# Standardized and optimized preservation, extraction and quantification techniques for detection of fecal SARS-CoV-2 RNA

**DOI:** 10.1101/2021.04.10.21255250

**Authors:** Aravind Natarajan, Alvin Han, Soumaya Zlitni, Erin F. Brooks, Summer E. Vance, Marlene Wolfe, Upinder Singh, Prasanna Jagannathan, Benjamin A. Pinsky, Alexandria Boehm, Ami S. Bhatt

## Abstract

COVID-19 patients shed SARS-CoV-2 viral RNA in their stool, sometimes well after they have cleared their respiratory infection. This feature of the disease may be significant for patient health, epidemiology, and diagnosis. However, to date, methods to preserve stool samples from COVID patients, and to extract and quantify viral RNA concentration have yet to be optimized. We sought to meet this urgent need by developing and benchmarking a standardized protocol for the fecal detection of SARS-CoV-2 RNA. We test three preservative conditions for their ability to yield detectable SARS-CoV-2 RNA: OMNIgene-GUT, Zymo DNA/RNA shield kit, and the most common condition, storage without any preservative. We test these in combination with three extraction kits: the QIAamp Viral RNA Mini Kit, Zymo Quick-RNA Viral Kit, and MagMAX Viral/Pathogen Kit. Finally, we also test the utility of two detection methods, ddPCR and RT-qPCR, for the robust quantification of SARS-CoV-2 viral RNA from stool. We identify that the Zymo DNA/RNA shield collection kit and the QiaAMP viral RNA mini kit yield more detectable RNA than the others, using both ddPCR and RT-qPCR assays. We also demonstrate key features of experimental design including the incorporation of appropriate controls and data analysis, and apply these techniques to effectively extract viral RNA from fecal samples acquired from COVID-19 outpatients enrolled in a clinical trial. **Finally, we** recommend a comprehensive methodology for future preservation, extraction and detection of RNA from SARS-CoV-2 and other coronaviruses in stool.
