## Supplementary Information 1 for "Standardized and optimized preservation, extraction and quantification techniques for detection of fecal SARS-CoV-2 RNA"

### Sheet: Sheet 1
Supplementary Information 1, Sheet 1.			Robustness of synthetic SARS-CoV-2 RNA standards from ATCC and NIST. Raw experimental data corresponding Fig. 1.
Detection	Biological Replicate	Standard	Concentration (copies/μL)	Cq*					Biological Replicate	Standard	Concentration (copies/μL)	Cq*
				E	RdRP	N1	N2					E	RdRP	N1	N2
RT-qPCR	1	ATCC	10^0	37.737	N/A	34.534	35.229		1	NIST	10^0	35.19	39.615	34.534	40.587
				36.676	40.233	35.637	35.693					37.213	N/A	35.637	37.682
				36.798	N/A	N/A	37.31					36.136	N/A	N/A	37.216
				37.247	40.089	35.665	37.558					37.096	40.548	35.665	36.542
			10^1	33.699	37.289	32.121	32.614				10^1	32.564	38.329	32.121	32.977
				34.4	37.361	32.259	33.488					32.679	38.017	32.259	32.57
				33.403	36.858	32.544	33.173					33.196	38.161	32.544	33.986
				33.409	38.217	32.509	33.17					32.288	38.287	32.509	32.376
			10^2	29.497	34.143	28.937	29.899				10^2	29.261	35.412	28.937	29.6
				29.854	34.424	28.811	29.607					29.47	36.038	28.811	29.62
				29.826	34.719	28.66	29.497					29.118	35.661	28.66	29.282
				29.269	34.499	28.868	29.249					28.807	35.934	28.868	28.475
			10^3	26.433	30.85	25.25	26.243				10^3	25.683	32.272	25.25	25.757
				26.352	30.885	25.265	26.283					25.685	32.714	25.265	25.701
				26.355	30.687	25.467	25.907					25.356	32.383	25.467	25.814
				26.161	30.905	25.316	25.94					25.625	32.23	25.316	25.771
			10^4	22.947	27.324	21.763	22.701				10^4	21.991	28.932	21.763	22.261
				22.741	27.302	21.43	21.779					21.738	28.802	21.43	22.277
				22.482	27.073	21.459	22.16					N/A	28.512	21.459	21.993
				22.497	27.121	21.353	21.922					21.056	28.489	21.353	21.414
	2	ATCC	10^0	33.993	37.696	33.278	34.511		2	NIST	10^0	35.571	39.703	33.278	35.739
				34.081	37.989	33.509	34.573					35.007	38.938	33.509	34.873
				34.25	38.141	33.008	34.535					34.54	38.489	33.008	35.385
				33.808	37.964	33.912	35.318					34.017	39.153	33.912	34.504
			10^1	31.38	35.825	30.37	30.852				10^1	31.281	37.412	30.37	32.257
				31.174	35.677	30.837	31.128					32.308	37.878	30.837	31.95
				31.632	35.664	30.015	31.045					31.666	37.83	30.015	31.658
				31.073	35.779	29.819	30.638					31.933	37.308	29.819	31.978
			10^2	28.08	32.706	27.237	27.896				10^2	28.588	34.551	27.237	28.661
				28.021	32.678	27.117	27.96					28.844	35.01	27.117	28.638
				27.785	32.77	26.933	27.559					28.602	34.399	26.933	28.422
				27.887	32.616	27.015	27.624					28.34	34.969	27.015	28.502
			10^3	24.881	29.759	24.081	24.767				10^3	25.272	31.781	24.081	25.247
				25.148	29.846	24.104	24.717					25.114	31.508	24.104	25.08
				25.038	29.828	23.805	24.515					24.995	31.608	23.805	25.438
				24.651	29.627	24.146	24.54					24.92	31.839	24.146	24.961
			10^4	21.789	26.871	21.065	21.663				10^4	21.899	28.283	21.065	21.819
				21.931	26.448	21.282	21.531					21.827	28.405	21.282	21.788
				21.751	26.283	21.224	21.541					21.788	27.814	21.224	21.762
				21.131	26.408	21.096	21.75					21.709	27.6	21.096	21.723
Detection	Biological Replicate	Standard	Concentration (copies/μL)	Log10 Copies per uL*					Biological Replicate	Standard	Concentration (copies/μL)	Cq*
				E	RdRP	N1	N2					E	RdRP	N1	N2
ddPCR	1	ATCC	10^0	N/A	N/A	0.323	0.392		1	NIST	10^0	0.313	N/A	0.141	0.127
				0.318	N/A	N/A	0.69					0.257	N/A	N/A	0.234
			10^1	0.622	0.289	0.566	0.722				10^1	0.89	N/A	0.755	0.874
				0.367	0.371	0.473	0.653					0.801	N/A	0.818	0.672
			10^2	1.596	0.725	1.527	1.701				10^2	1.873	0.301	1.591	1.868
				1.612	0.807	1.471	1.545					1.789	0.134	1.597	1.719
			10^3	2.577	1.636	2.5	2.625				10^3	2.932	0.998	2.591	2.857
				2.535	1.627	2.462	2.563					2.786	0.977	2.539	2.81
			10^4	3.662	2.703	3.622	3.718				10^4	3.984	1.868	3.585	3.921
				3.535	2.764	3.595	3.698					3.879	1.976	3.595	3.891
	2	ATCC	10^0	0.296	0.106	0.475	0.283		2	NIST	10^0	0.33	N/A	0.108	0.461
				0.46	0.121	0.367	0.499					0.118	N/A	0.296	0.712
			10^1	1.092	0.651	1.231	1.344				10^1	1.161	N/A	1.054	1.091
				1.001	0.502	1.171	1.08					1.042	0.215	0.887	1.016
			10^2	2.08	1.262	1.959	2.152				10^2	2.075	0.326	1.721	2.007
				1.918	1.283	1.959	2.092					1.91	0.549	1.681	1.802
			10^3	3.013	2.12	2.914	3.027				10^3	3.036	1.427	2.719	2.98
				2.965	2.213	2.842	2.988					2.938	1.42	2.684	2.855
			10^4	3.934	2.987	3.788	3.954				10^4	4.063	2.322	3.701	4.001
				3.978	3.14	3.804	3.95					3.988	2.387	3.661	3.952
Detection	Biological Replicate	Standard	Concentration (copies/μL)	Cq*
				E	RdRP	N1	N2
RT-qPCR	1	Water	N/A	N/A	N/A	N/A	37.204
				N/A	N/A	N/A	38.191
				N/A	N/A	39.356	N/A
				N/A	N/A	37.329	37.97
	2			N/A	N/A	35.748	N/A
				N/A	N/A	37.151	N/A
				N/A	N/A	37.13	N/A
				41.695	N/A	37.36	38.506
Detection	Biological Replicate	Standard	Concentration (copies/μL)	Log10 Copies per uL*
				E	RdRP	N1	N2
ddPCR	1	Water	N/A	-0.435	N/A	-0.062	-0.487
				N/A	N/A	N/A	N/A
	2			N/A	N/A	-0.551	-0.499
				-0.485	N/A	N/A	N/A
*N/A values denote samples for which no detectable amplification occurred during PCR.

### Sheet: Sheet 2
Supplementary Information 1, Sheet 2.			Efficacy of preservation and RNA extraction of SARS-CoV-2 and BCoV RNA from standardized NIST stool by ddPCR. Raw experimental data corresponding Fig. 2.
Detection	User Replicate	Stool Replicate	ATCC RNA Spike-in concentration (copies/μL)	Preservative	MM		QA		ZV			Detection	User Replicate	Stool Replicate	Spike-in	Preservative	MM		QA		ZV
					Viral load (copies/μl)*	Filtered viral load (copies/μl)^	Viral load (copies/μl)*	Filtered viral load (copies/μl)^	Viral load (copies/μl)*	Filtered viral load (copies/μl)^							Viral load (copies/μl)*	Filtered viral load (copies/μl)^	Viral load (copies/μl)*	Filtered viral load (copies/μl)^	Viral load (copies/μl)*	Filtered viral load (copies/μl)^
ddPCR; N1 gene; SARS-CoV-2	1	Stool 1	10^3	OG	512.82	512.82	136.447	136.447	2069.03	2069.03		ddPCR; M gene; BCoV	1	Stool 1	BCoV	OG	10913.9	10913.9	2741.76	2741.76	17570.6	17570.6
		Stool 2			587.936	587.936	218.085	218.085	2823.94	2823.94				Stool 2			4469.21	4469.21	5437.9	5437.9	18226.5	18226.5
	2	Stool 1			304.439	304.439	105.968	105.968	2256.48	2256.48			2	Stool 1			5902.27	5902.27	3853.36	3853.36	17872.4	17872.4
		Stool 2			545.284	545.284	259.912	259.912	1177.05	1177.05				Stool 2			5045.07	5045.07	6004.55	6004.55	23619.3	23619.3
	1	Stool 1		PBS	0.883	U	N/A	U	N/A	U			1	Stool 1		PBS	2893.58	2893.58	5316.75	5316.75	3481.12	3481.12
		Stool 2			N/A	U	N/A	U	N/A	U				Stool 2			2580.81	2580.81	4415.16	4415.16	3278.01	3278.01
	2	Stool 1			N/A	U	0.383	U	N/A	U			2	Stool 1			4848.68	4848.68	4798.87	4798.87	3979.34	3979.34
		Stool 2			N/A	U	N/A	U	0.28	U				Stool 2			3039.3	3039.3	4060.66	4060.66	4592.74	4592.74
	1	Stool 1		ZY	1602.52	1602.52	547.218	547.218	4417.22	4417.22			1	Stool 1		ZY	9244.12	9244.12	17895.6	17895.6	32347.8	32347.8
		Stool 2			1195.83	1195.83	485.462	485.462	3223.86	3223.86				Stool 2			12479.7	12479.7	11961.3	11961.3	27969.5	27969.5
	2	Stool 1			760.53	760.53	372.423	372.423	2104.65	2104.65			2	Stool 1			13896	13896	22239.3	22239.3	32716.4	32716.4
		Stool 2			1762.7	1762.7	474.802	474.802	1759	1759				Stool 2			30397.8	30397.8	21452.6	21452.6	27968.8	27968.8
	1	Stool 1	10^4	OG	6041.62	6041.62	1516.37	1516.37	23047.2	23047.2			1	Stool 1	BCoV 1:10	OG	451.693	451.693	236.225	236.225	1669.56	1669.56
		Stool 2			4747.28	4747.28	2747.38	2747.38	30387.6	30387.6				Stool 2			287.336	287.336	471.169	471.169	1716.11	1716.11
	2	Stool 1			3570.34	3570.34	1434.06	1434.06	23878.3	23878.3			2	Stool 1			293.417	293.417	133.699	133.699	2392.48	2392.48
		Stool 2			6406.59	6406.59	2223.31	2223.31	13499.1	13499.1				Stool 2			335.45	335.45	523.683	523.683	1953.29	1953.29
	1	Stool 1		PBS	4.381	4.381	0.683	U	1.31	1.31			1	Stool 1		PBS	212.132	212.132	655.556	655.556	305.303	305.303
		Stool 2			5.54	5.54	0.689	U	1.357	1.357				Stool 2			195.222	195.222	439.433	439.433	455.894	455.894
	2	Stool 1			2.366	2.366	0.617	U	1.695	1.695			2	Stool 1			359.602	359.602	523.394	523.394	416.022	416.022
		Stool 2			10.734	10.734	0.402	U	1.263	1.263				Stool 2			257.723	257.723	340.962	340.962	473.98	473.98
	1	Stool 1		ZY	13678.6	13678.6	4034.98	4034.98	15869	15869			1	Stool 1		ZY	2127.01	2127.01	1615.02	1615.02	2497.71	2497.71
		Stool 2			17550.7	17550.7	4563.97	4563.97	30744.2	30744.2				Stool 2			1164.23	1164.23	1269.65	1269.65	2203.47	2203.47
	2	Stool 1			10581.1	10581.1	5239.13	5239.13	23934.6	23934.6			2	Stool 1			928.334	928.334	1915.9	1915.9	2516.68	2516.68
		Stool 2			16011.8	16011.8	2777.87	2777.87	15194.1	15194.1				Stool 2			855.217	855.217	1420.09	1420.09	2869.45	2869.45
	1	Stool 1	None	OG	0.802	U	N/A	U	N/A	U			1	Stool 1	None	OG	N/A	U	N/A	U	3.02	U
	2	Stool 1			0.596	U	0.66	U	N/A	U			2	Stool 1			3.451	U	N/A	U	N/A	U
	1	Stool 1		PBS	N/A	U	N/A	U	N/A	U			1	Stool 1		PBS	1.475	U	6.479	U	N/A	U
	2	Stool 1			0.997	U	N/A	U	N/A	U			2	Stool 1			2.814	U	N/A	U	4.969	U
	1	Stool 1		ZY	N/A	U	N/A	U	N/A	U			1	Stool 1		ZY	1.383	U	N/A	U	5.84	U
	2	Stool 1			N/A	U	N/A	U	0.395	U			2	Stool 1			3.682	U	N/A	U	4.859	U
Detection	Sample	Replicate	Viral load (copies/μl)*
ddPCR; N1 gene; SARS-CoV-2	MM Elution Buffer	1	N/A
		2	N/A
	QA Elution Buffer	1	0.429
		2	0.745
	ZV Elution Buffer	1	N/A
		2	N/A
	Water	1	0.327
		1	N/A
		2	0.633
		2	0.608
ddPCR; M gene; BCoV	MM Elution Buffer	1	N/A
		2	N/A
	QA Elution Buffer	1	2.958
		2	19.524
	ZV Elution Buffer	1	3.013
		2	3.041
	Water	1	2.893
		1	9.157
		2	N/A
		2	N/A
* N/A values denote samples for which no detectable amplification occurred during PCR.
^ Columns labeled "Filtered Viral load (copies/μl)^" refer to the final viral load for each sample after processing. Processing involved leaving out samples that yielded a copy number below the limit of blank as described in the methods. These samples that were left out are labeled as "U" for undetermined.

### Sheet: Sheet 3
Supplementary Information 1, Sheet 3.			Evaluating preservation and extraction of SARS-CoV-2 and BCoV RNA from non-standardized stool samples using ddPCR. Raw experimental data corresponding Fig. 3.
Detection	User Replicate	Stool Sample	ATCC RNA Spike-in concentration (copies/μL)	Preservative	MM		QA		ZY			Detection	User Replicate	Stool Sample	Attenuated BCoV Spike-in dilution	Preservative	MM		QA		ZY
					Viral load (copies/μl)*	Filtered viral load (copies/μl)^	Viral load (copies/μl)*	Filtered viral load (copies/μl)^	Viral load (copies/μl)*	Filtered viral load (copies/μl)^							Viral load (copies/μl)*	Filtered viral load (copies/μl)^	Viral load (copies/μl)*	Filtered viral load (copies/μl)^	Viral load (copies/μl)*	Filtered viral load (copies/μl)^
ddPCR; N1 gene; SARS-CoV-2	1	Omni	10^3	OG	59.354	59.354	48.349	48.349	178.348	178.348		ddPCR; M gene; BCoV	1	Omni	BCoV 1:10	OG	718.419	718.419	379.278	379.278	1262.9	1262.9
		Veg			71.902	71.902	79.554	79.554	169.505	169.505				Veg		OG	799.189	799.189	430.2	430.2	1075.07	1075.07
	2	Omni			22.202	22.202	11.476	U	184.379	184.379			2	Omni		OG	513.96	513.96	221.092	221.092	1172.6	1172.6
		Veg			92.196	92.196	16.143	16.143	186.432	186.432				Veg		OG	797.243	797.243	92.107	92.107	1282.35	1282.35
	1	Omni		PBS	26.116	26.116	1.052	U	0.367	U			1	Omni		PBS	183.061	183.061	110.898	110.898	6.242	U
		Veg			N/A	U	N/A	U	N/A	U				Veg		PBS	460.634	460.634	560.07	560.07	22.68	U
	2	Omni			1.15	U	N/A	U	N/A	U			2	Omni		PBS	38.26	38.26	60.007	60.007	6.297	U
		Veg			1.544	U	N/A	U	N/A	U				Veg		PBS	192.903	192.903	338.096	338.096	12.213	U
	1	Omni		ZY	724.647	724.647	376.536	376.536	177.151	177.151			1	Omni		ZY	2261.7	2261.7	1159.01	1159.01	939.389	939.389
		Veg			198.993	198.993	153.968	153.968	127.05	127.05				Veg		ZY	1703.93	1703.93	803.487	803.487	219.645	219.645
	2	Omni			776.97	776.97	343.34	343.34	110.699	110.699			2	Omni		ZY	673.424	673.424	1348.57	1348.57	2389.6	2389.6
		Veg			300.126	300.126	528.928	528.928	64.629	64.629				Veg		ZY	753.548	753.548	484.702	484.702	160.509	160.509
	1	Omni	None	OG	3.143	U	0.765	U	0.419	U			1	Omni	None	OG	N/A	U	10.104	U	2.995	U
		Veg			15.091	U	N/A	U	0.408	U				Veg		OG	N/A	U	14.739	U	6.054	U
	2	Omni			N/A	U	1.119	U	0.346	U			2	Omni		OG	2.897	U	9.577	U	15.547	U
		Veg			3.466	U	N/A	U	1.898	U				Veg		OG	10.423	U	7.468	U	8.263	U
	1	Omni		PBS	0.595	U	0.418	U	N/A	U			1	Omni		PBS	9.72	U	3.52	U	3.154	U
		Veg			1.373	U	N/A	U	N/A	U				Veg		PBS	N/A	U	3.339	U	N/A	U
	2	Omni			0.976	U	N/A	U	0.673	U			2	Omni		PBS	6.396	U	3.53	U	22.884	U
		Veg			2.158	U	N/A	U	N/A	U				Veg		PBS	11.56	U	3.257	U	7.989	U
	1	Omni		ZY	0.697	U	N/A	U	N/A	U			1	Omni		ZY	6.416	U	5.852	U	5.428	U
		Veg			0.496	U	0.684	U	1.237	U				Veg		ZY	3.463	U	N/A	U	14.66	U
	2	Omni			N/A	U	N/A	U	0.414	U			2	Omni		ZY	7.742	U	N/A	U	2.78	U
		Veg			3.932	U	N/A	U	0.363	U				Veg		ZY	7.01	U	3.747	U	8.323	U
Detection	Sample	Viral load (copies/μl)*
ddPCR; N1 gene; SARS-CoV-2	MM Elution Buffer	N/A
	QA Elution Buffer	0.35
	ZV Elution Buffer	0.426
	Water	N/A
ddPCR; M gene; BCoV	MM Elution Buffer	N/A
	QA Elution Buffer	5.907
	ZV Elution Buffer	6.267
	Water	12.615
* N/A values denote samples for which no detectable amplification occurred during PCR.
^ Columns labeled "Filtered Viral load (copies/μl)^" refer to the final viral load for each sample after processing. Processing involved leaving out samples that yielded a copy number below the limit of blank as described in the methods. These samples that were left out are labeled as "U" for undetermined.

### Sheet: Sheet 4
Supplementary Information 1, Sheet 4.			Testing efficiency of three extraction kits using clinical samples stored in the ZY preservative and spiked with BCoV. Raw experimental data corresponding Fig. 5.
Detection	Patient ID	Spike-in	MM		QA		ZV
			Viral load (copies/μl)*	Filtered viral load (copies/μl)^	Viral load (copies/μl)*	Filtered viral load (copies/μl)^	Viral load (copies/μl)*	Filtered viral load (copies/μl)^
ddPCR; N1 gene; SARS-CoV-2	1	None	1.2	U	N/A	U	4.8	U
	2		27.2	27.2	94	94	124	124
	3		152	152	4928	4928	352	352
	4		0.72	U	N/A	U	0.28	U
	5		260	260	9840	9840	324	324
	1	BCoV	N/A	U	N/A	U	4	U
	2		212	212	220	220	274.8	274.8
	3		1412	1412	5532	5532	264	264
	4		0.6	U	52	52	0.72	U
	5		1812	1812	12480	12480	532	532
ddPCR (BCoV, M)	1	None	9.876	U	10.461	U	8.514	U
	2		5.589	U	N/A	U	N/A	U
	3		12.117	U	5.892	U	3.711	U
	4		N/A	U	24.505	U	2.827	U
	5		11.79	U	3.788	U	3.554	U
	1	BCoV	14378.5	14378.5	8491.67	8491.67	350.124	350.124
	2		13370.8	13370.8	4564.25	4564.25	3347.4	3347.4
	3		16737.6	16737.6	18370.9	18370.9	1212.62	1212.62
	4		10211.6	10211.6	10532.7	10532.7	4101.63	4101.63
	5		11282	11282	13477.6	13477.6	503.999	503.999
Detection	Sample	Replicate	Viral load (copies/μl)*
ddPCR; N1 gene; SARS-CoV-2	MM Elution Buffer	1	N/A
		2	N/A
	QA Elution Buffer	1	0.32
		2	N/A
	ZV Elution Buffer	1	N/A
		2	N/A
	Water	1	1.24
		2	N/A
* N/A values denote samples for which no detectable amplification occurred during PCR.
^ Columns labeled "Filtered Viral load (copies/μl)^" refer to the final viral load for each sample after processing. Processing involved leaving out samples that yielded a copy number below the limit of blank as described in the methods. These samples that were left out are labeled as "U" for undetermined.

### Sheet: Sheet 5
Supplementary Information 1, Sheet 5.				Efficacy of preservation and RNA extraction of SARS-CoV-2 and BCoV RNA from standardized NIST stool. Raw experimental data corresponding Supplementary Fig. 2.
Detection	User Replicate	Stool Replicate	ATCC RNA Spike-in concentration (copies/μL)	Preservative	MM			QA			ZV				Detection	User Replicate	Stool Replicate	Attenuated BCoV Spike-in dilution	Preservative	MM	QA	ZV
					Cq*	Filtered Cq^	Filtered viral load (copies/μl)^	Cq*	Filtered Cq^	Filtered viral load (copies/μl)^	Cq*	Filtered Cq^	Filtered viral load (copies/μl)^							Cq*	Cq*	Cq*
RT-qPCR; N1 gene; SARS-CoV-2	1	Stool 1	10^3	OG	25.398	25.398	443.691	26.016	26.016	279.944	23.634	23.634	1650.21		RT-qPCR; M gene; BCoV	1	Stool 1	BCoV	OG	27.575	27.841	24.693
		Stool 2			25.588	25.588	385.049	25.587	25.587	385.212	23.949	23.949	1305.56				Stool 2			26.832	26.818	24.519
	2	Stool 1			25.69	25.69	356.861	32.385	32.385	2.436	23.792	23.792	1467			2	Stool 1			26.099	28.339	26.922
		Stool 2			25.41	25.41	439.575	25.314	25.314	472.282	23.517	23.517	1801.26				Stool 2			26.146	28.363	24.945
	1	Stool 1		PBS	35.262	U	U	N/A	U	U	N/A	U	U			1	Stool 1		PBS	27.297	27.51	28.036
		Stool 2			34.324	U	U	N/A	U	U	N/A	U	U				Stool 2			27.45	27.455	27.462
	2	Stool 1			34.685	U	U	N/A	U	U	N/A	U	U			2	Stool 1			27.052	27.308	27.994
		Stool 2			35.153	U	U	N/A	U	U	N/A	U	U				Stool 2			26.789	28.685	27.983
	1	Stool 1		ZY	22.846	22.846	2969.85	24.544	24.544	838.279	23.343	23.343	2049.65			1	Stool 1		ZY	24.173	25.359	24.094
		Stool 2			23.127	23.127	2408.57	24.499	24.499	866.6	22.949	22.949	2750.47				Stool 2			24.244	26.126	24.565
	2	Stool 1			23.685	23.685	1588.55	25.333	25.333	465.535	23.066	23.066	2519.77			2	Stool 1			23.814	24.453	24.008
		Stool 2			22.793	22.793	3089.2	24.474	24.474	882.732	22.477	22.477	3908.56				Stool 2			24.328	27.699	24.302
	1	Stool 1	10^4	OG	22.013	22.013	5520.54	22.936	22.936	2776.11	20.61	20.61	15703			1	Stool 1	BCoV1:10	OG	30.588	31.362	29.03
		Stool 2			22.26	22.26	4595.41	22.066	22.066	5309.32	20.883	20.883	12816.5				Stool 2			31.56	30.967	28.335
	2	Stool 1			22.288	22.288	4500.04	23.035	23.035	2578.67	20.592	20.592	15918.3			2	Stool 1			30.37	31.607	29.248
		Stool 2			21.812	21.812	6415.27	24.643	24.643	778.294	20.086	20.086	23206.4				Stool 2			29.836	30.659	28.461
	1	Stool 1		PBS	31.898	31.898	3.501	35.403	U	U	34.286	0	0			1	Stool 1		PBS	30.811	31.751	31.55
		Stool 2			31.663	31.663	4.17	34.723	U	U	32.893	32.893	1.669				Stool 2			30.872	31.503	31.778
	2	Stool 1			31.801	31.801	3.763	35.433	U	U	33.056	33.056	1.478			2	Stool 1			30.722	33.141	31.765
		Stool 2			31.005	31.005	6.808	34.516	U	U	33.113	33.113	1.416				Stool 2			31.609	31.797	32.381
	1	Stool 1		ZY	19.778	19.778	29194.1	21.667	21.667	7142.69	19.952	19.952	25640.2			1	Stool 1		ZY	28.315	30.575	28.175
		Stool 2			19.421	19.421	38066.8	21.531	21.531	7906.55	19.721	19.721	30448.4				Stool 2			27.638	29.762	28.153
	2	Stool 1			19.792	19.792	28870.1	21.198	21.198	10133.8	19.622	19.622	32774.5			2	Stool 1			28.024	29.991	27.725
		Stool 2			19.61	19.61	33079.5	21.644	21.644	7270.23	19.288	19.288	42045.3				Stool 2			27.786	29.784	28.114
	1	Stool 1	None	OG	N/A	U	U	N/A	U	U	N/A	U	U			1	Stool 2	None	OG	N/A	N/A	N/A
	2	Stool 1			N/A	U	U	N/A	U	U	N/A	U	U			2	Stool 2			N/A	N/A	N/A
	1	Stool 1		PBS	N/A	U	U	N/A	U	U	N/A	U	U			1	Stool 2		PBS	N/A	N/A	N/A
	2	Stool 1			37.987	U	U	42.345	U	U	35.578	U	U			2	Stool 2			N/A	N/A	N/A
	1	Stool 1		ZY	37.951	U	U	N/A	U	U	N/A	U	U			1	Stool 2		ZY	N/A	N/A	N/A
	2	Stool 1			35.118	U	U	N/A	U	U	35.644	U	U			2	Stool 2			N/A	N/A	N/A
Detection	Sample	RNA concentration; Log10; (copies/μl)	Replicate	Cq*	Viral load (copies/ μl)*
RT-qPCR; N1 gene; SARS-CoV-2	ATCC Standards	0	1	N/A
		1		31.896
		2		28.587
		3		25.058
		4		21.182
		0	2	32.831
		1		29.724
		2		26.698
		3		23.645
		4		20.776
	MM Elution Buffer		1	N/A
			2	N/A
	QA Elution Buffer		1	N/A
			2	N/A
	ZV Elution Buffer		1	N/A
			2	N/A
	Water		1	N/A
			2	N/A
RT-qPCR; M gene; BCoV	MM Elution Buffer		1	N/A
			2	N/A
	QA Elution Buffer		1	N/A
			2	N/A
	ZV Elution Buffer		1	N/A
			2	N/A
	Water		1	N/A
			2	N/A
	MM Raw BCoV		1	18.23
			2	18.653
	QA Raw BCoV		1	18.766
			2	19.736
	ZV Raw BCoV		1	19.28
			2	18.973
ddPCR; M gene; BCoV	MM Raw BCoV		1	N/A	78926.5
			2	N/A	92328.5
	QA Raw BCoV		1	N/A	62591.5
			2	N/A	106854
	ZV Raw BCoV		1	N/A	54933
			2	N/A	113522
* N/A values denote samples for which no detectable amplification occurred during PCR.
^ Columns labeled "Filtered Cq^" refer to the final Cq* for each sample after processing. Processing involved leaving out samples that yielded a Cq* below the limit of blank as described in the methods. These samples that were left out are labeled as "U" for undetermined.

### Sheet: Sheet 6
Supplementary Information 1, Sheet 6.			Robustness of primer/probe set at quantifying BCoV. Raw experimental data corresponding Supplementary Fig. 3.
Detection	User Replicate	Extraction Replicate	Attenuated BCoV dilutions	Cq*
				MM	QA	ZY
RT-qPCR; M gene; BCoV	1	1	1:10^1	21.875	21.477	21.912
				21.195	21.645	22.347
				21.282	21.105	21.895
				20.732	20.968	22.065
			1:10^2	24.79	24.34	25.163
				24.845	24.632	25.306
				24.081	24.523	25.023
				24.557	24.091	24.423
			1:10^3	28.947	28.325	28.465
				28.589	27.551	28.239
				28.227	27.222	28.04
				27.523	27.103	28.293
			1:10^4	32.144	31.865	32.382
				31.798	31.272	32.111
				N/A	30.664	31.303
				31.321	30.407	30.622
			1:10^5	35.945	35	35.917
				35.43	35.737	35.776
				35.073	35.165	35.5
				34.959	34.785	35.286
			1:10^6	40.367	39.463	39.809
				38.421	36.881	40.775
				38.966	37.791	38.288
				38.682	38.186	37.519
	1	2	1:10^1	21.901	21.249	22.364
				21.858	21.604	21.799
				20.508	20.902	22.534
				21.571	21.6	22.176
			1:10^2	24.805	24.757	25.487
				25.314	24.809	25.451
				24.828	24.564	25.13
				24.224	23.695	25.245
			1:10^3	28.552	27.413	28.385
				28.139	27.141	28.119
				27.61	27.171	28.254
				28.075	27.093	27.35
			1:10^4	31.886	30.999	31.815
				31.042	30.657	31.757
				30.859	30.2	30.936
				30.669	29.481	29.719
			1:10^5	35.687	34.477	35.026
				34.693	33.772	34.848
				34.073	33.21	34.954
				35.025	33.631	34.816
			1:10^6	39.04	37.69	38.195
				39.327	37.91	39.455
				38.758	37.095	N/A
				38.747	37.584	37.919
	2	1	1:10^1	22.619	21.732	21.43
				22.995	21.479	21.635
				22.748	21.875	21.793
				22.644	21.052	21.812
			1:10^2	25.835	24.346	25.696
				25.971	24.628	25.647
				25.508	24.214	25.34
				25.436	24.128	25.194
			1:10^3	28.791	27.895	29.198
				28.936	27.437	28.971
				28.617	26.903	28.475
				28.269	27.192	28.051
			1:10^4	31.947	30.835	33.025
				32.154	30.128	32.38
				31.41	30.163	32.501
				31.716	30.8	31.912
			1:10^5	35.939	35.309	35.918
				35.99	34.911	35.811
				34.217	33.272	35.742
				34.702	35.017	34.785
			1:10^6	38.068	38.359	N/A
				N/A	40.625	N/A
				39.237	37.256	38.97
				39.47	37.818	38.635
	2	2	1:10^1	21.908	20.934	21.524
				22.174	21.284	22.062
				21.368	21.029	22.353
				21.384	21.227	21.907
			1:10^2	25.541	24.894	25.585
				24.97	24.327	25.756
				24.553	24.023	25.13
				24.858	24.038	25.673
			1:10^3	29.45	27.741	29.249
				28.968	27.872	29.158
				27.638	27.886	27.752
				27.761	27.055	27.651
			1:10^4	32.124	31.162	32.007
				32.091	31.047	32.055
				31.179	30.734	31.549
				32.051	30.638	31.311
			1:10^5	36.064	34.811	35.453
				36.023	34.269	34.948
				34.918	34.252	35.013
				34.28	32.883	34.483
			1:10^6	39.986	N/A	38.513
				37.671	36.664	38.445
				36.697	37.221	40.164
				38.256	38.342	38.301
* N/A values denote samples for which no detectable amplification occurred during PCR.

### Sheet: Sheet 7
Supplementary Information 1, Sheet 7.				Performance of preservation and extraction of SARS-CoV-2 and BCoV RNA from non-standardized stool samples from healthy donors. Raw experimental data corresponding Supplementary Fig. 4.
Detection	User Replicate	Stool Sample	ATCC RNA Spike-in concentration (copies/μL)	Preservative	MM			QA			ZV				Detection	User Replicate	Stool Sample	Attenuated BCoV Spike-in dilution	Preservative	MM	QA	ZV
					Cq*	Filtered Cq^	Filtered viral load (copies/μl)^	Cq*	Filtered Cq^	Filtered viral load (copies/μl)^	Cq*	Filtered Cq^	Filtered viral load (copies/μl)^							Cq*	Cq*	Cq*
RT-qPCR; N1 gene; SARS-CoV-2	1	Omni	10^3	OG	29.745	29.745	43.034	31.083	31.083	15.678	28.388	28.388	119.953		RT-qPCR; M gene; BCoV	1	Omni	BCoV 1:10	OG	N/A	32.621	29.149
		Veg			28.93	28.93	79.634	29.674	29.674	45.429	27.192	27.192	295.828				Veg			35.692	36.11	31.449
	2	Omni			29.964	29.964	36.484	31.192	31.192	14.437	N/A	U	U			2	Omni			N/A	32.51	29.951
		Veg			28.482	28.482	111.695	30.432	30.432	25.617	27.117	27.117	313.085				Veg			N/A	38.043	30.72
	1	Omni		PBS	N/A	U	U	N/A	U	U	N/A	U	U			1	Omni		PBS	N/A	36.1	37.397
		Veg			N/A	U	U	N/A	U	U	N/A	U	U				Veg			31.983	32.712	36.128
	2	Omni			36.636	U	U	N/A	U	U	N/A	U	U			2	Omni			N/A	36.725	36.497
		Veg			36.416	U	U	N/A	U	U	N/A	U	U				Veg			N/A	31.748	35.837
	1	Omni		ZY	25.964	25.964	747.469	26.623	26.623	454.579	27.353	27.353	262.001			1	Omni		ZY	31.257	30.54	29.491
		Veg			26.629	26.629	452.528	28.227	28.227	135.427	28.158	28.158	142.676				Veg			N/A	32.058	31.097
	2	Omni			25.573	25.573	1004.3	26.854	26.854	381.768	28.295	28.295	128.627			2	Omni			N/A	28.944	27.902
		Veg			26.374	26.374	548.737	26.588	26.588	466.626	28.483	28.483	111.645				Veg			N/A	32.574	31.584
	1	Omni	None	OG	N/A	U	U	N/A	U	U	N/A	U	U			1	Omni	None	OG	N/A	N/A	N/A
		Veg			N/A	U	U	N/A	U	U	N/A	U	U				Veg			N/A	N/A	N/A
	2	Omni			36.087	U	U	N/A	U	U	N/A	U	U			2	Omni			N/A	N/A	N/A
		Veg			N/A	U	U	N/A	U	U	N/A	U	U				Veg			N/A	N/A	N/A
	1	Omni		PBS	N/A	U	U	N/A	U	U	N/A	U	U			1	Omni		PBS	N/A	N/A	N/A
		Veg			39.266	U	U	N/A	U	U	N/A	U	U				Veg			N/A	N/A	N/A
	2	Omni			N/A	U	U	N/A	U	U	N/A	U	U			2	Omni			N/A	N/A	N/A
		Veg			N/A	U	U	N/A	U	U	N/A	U	U				Veg			N/A	N/A	N/A
	1	Omni		ZY	N/A	U	U	N/A	U	U	N/A	U	U			1	Omni		ZY	N/A	N/A	N/A
		Veg			35.604	U	U	N/A	U	U	N/A	U	U				Veg			N/A	N/A	N/A
	2	Omni			N/A	U	U	N/A	U	U	N/A	U	U			2	Omni			N/A	N/A	N/A
		Veg			36.813	U	U	N/A	U	U	N/A	U	U				Veg			N/A	N/A	N/A
Detection	Sample	RNA concentration; Log10; (copies/μl)	Replicate	Cq*	Viral load (copies/ μl)*
RT-qPCR; N1 gene; SARS-CoV-2	ATCC Standards	0	1	N/A
			2	33.875
		1	1	33.831
			2	30.475
		2	1	29.742
			2	27.563
		3	1	27.063
			2	24.566
		4	1	22.379
			2	22.066
	Water		1	N/A
			2	N/A
RT-qPCR; M gene; BCoV	MM Raw BCoV		1	22.535
			2	N/A
	QA Raw BCoV		1	23.286
			2	23.7
	ZV Raw BCoV		1	22.179
			2	22.917
	Water		1	N/A
			2	N/A
ddPCR; M gene; BCoV	MM Raw BCoV		1	N/A	68732.6
			2	N/A	36826.8
	QA Raw BCoV		1	N/A	69173.9
			2	N/A	49073.1
	ZV Raw BCoV		1	N/A	42116.4
			2	N/A	30363.1
* N/A values denote samples for which no detectable amplification occurred during PCR.
^ Columns labeled "Filtered Cq^" refer to the final Cq* for each sample after processing. Processing involved leaving out samples that yielded a Cq* below the limit of blank as described in the methods. These samples that were left out are labeled as "U" for undetermined.
* Raw BCoV refers to attenuated BCoV vaccine reagent used directly without any stool sample

### Sheet: Sheet 8
Supplementary Information 1, Sheet 8.			Testing efficiency of three extraction kits using clinical samples stored in the ZY preservative. Raw experimental data corresponding Supplementary Fig. 6.
Detection	Patient ID	Spike-in	MM			QA			ZV
			Cq*	Filtered Cq^	Filtered viral load (copies/μl)^	Cq*	Filtered Cq^	Filtered viral load (copies/μl)^	Cq*	Filtered Cq^	Filtered viral load (copies/μl)^
RT-qPCR; N1 gene; SARS-CoV-2	1	None	N/A	U	U	N/A	U	U	31.956	31.956	6.967
	2		27.365	27.365	227.126	26.886	26.886	326.534	26.954	26.954	310.072
	3		25.843	25.843	720.498	21.8	21.8	15495.5	25.612	25.612	859.046
	4		35.684	U	U	N/A	U	U	36.019	U	U
	5		23.218	23.218	5284.31	20.825	20.825	32461.7	25.485	25.485	945.612
		RNA concentration; Log10; (copies/μl)	Replicate	Cq*
RT-qPCR; N1 gene; SARS-CoV-2	ATCC Standards	0	1	N/A
			2	33.5361
		1	1	33.6686
			2	30.1222
		2	1	29.9902
			2	27.3869
		3	1	26.8423
			2	24.43
		4	1	22.0565
			2	21.91
	MM Elution Buffer		1
			2
	QA Elution Buffer		1
			2
	ZV Elution Buffer		1
			2
	Water		1
			2
* N/A values denote samples for which no detectable amplification occurred during PCR.
^ Columns labeled "Filtered Cq^" refer to the final Cq* for each sample after processing. Processing involved leaving out samples that yielded a Cq* below the limit of blank as described in the methods. These samples that were left out are labeled as "U" for undetermined.
