## Supplementary table 1 for "Standardized and optimized preservation, extraction and quantification techniques for detection of fecal SARS-CoV-2 RNA"

### Sheet: Supplementary Table 1
Supplementary Table 1.		Statistical measures from the linear regression of the detection of SARS-CoV-2 viral RNA and BCoV RNA.
		RTqPCR							ddPCR
Target	Standard	Intercept	Slope	R^2 Adj	F-Statistic	df	Paired t-test (P)		Intercept	Slope	R^2 Adj	F-Statistic	df	Paired t-test (P)
E-FAM	ATCC	35.677	-3.372	0.9511	760.1	38	2.2e-16		-0.104	0.957	0.954	400.6	17	2.955e-13
N1-FAM		34.392	-3.245	0.9663	1090	37	2.2e-16		-0.0236	0.90958	0.955	378.6	17	4.686e-13
N2-FAM		35.1777	-3.2942	0.969	1149	36	2.2e-16		0.119	0.905	0.959	443.2	18	3.97e-14
RdRP-FAM		39.277	-3.024	0.9577	838.6	36	2.2e-16		-0.72	0.888	0.935	218	14	6.272e-10
E-FAM	NIST	35.684	-3.464	0.985	2345	37	2.2e-16		0.056	0.999	0.993	2710	17	2.2e-16
N1-FAM		34.388	-3.226	0.992	4939	38	2.2e-16		-0.259	0.971	0.99	1724	17	2.2e-16
N2-FAM		35.703	-3.42768	0.987	2648	35	2.2e-16		0.079	0.938	0.972	587.3	16	4.862e-14
RdRP-FAM		40.321	-2.842	0.964	961.5	36	2.2e-16		-1.655	0.934	0.881	90.05	11	1.245e-06
Extraction Kit	Source	Intercept	Slope	R^2 Adj	F-Statistic	df	Paired t-test (P)
MM	BCoV	18.265	3.39	0.987	7071	92	2.2e-16
QA		17.729	3.322	0.987	6965	93	2.2e-16
ZY		18.508	3.352	0.988	7799	91	2.2e-16
