## Supplementary table 2 for "Standardized and optimized preservation, extraction and quantification techniques for detection of fecal SARS-CoV-2 RNA"

### Sheet: Fig 2
Supplementary Table 2.		Paired t-tests to evaluate the significance of the differential performance of preservatives and extraction kits used with NIST stool samples. N = 4 for each condition.
Target gene	Spike-in	Concentration (copies/μL)				ddPCR										RT-qPCR
				Preservative/Extraction Kit	Condition 1	Mean 1	StDev 1	Condition 2	Mean 2	StDev 2	Effect Size (Mean 1/Mean 2)	T-Statistic	df	Paired t-test (P)		Condition 1	Mean 1	StDev 1	Condition 2	Mean 2	StDev 2	Effect Size (Mean 1/Mean 2)	T-Statistic	df	Paired t-test (P)
N1 gene; SARS-CoV-2	SARS-CoV-2 RNA	10^3	Significance of differences in performance of extraction kits	OG	MM	487.619	125.935	QA	180.103	71.213	2.70745	7.34966	3	0.005		MM	406.294	42.431	QA	284.968	204.112	1.42575	1.36631	3	0.265
				OG	MM	487.619	125.935	ZV	2081.62	683.137	0.234249	-4.55788	3	0.02		MM	406.294	42.431	ZV	1556.01	215.769	0.261113	-12.4547	3	0.001
				OG	QA	180.103	71.213	ZV	2081.62	683.137	0.0865204	-5.3287	3	0.013		QA	284.968	204.112	ZV	1556.01	215.769	0.18314	-10.5665	3	0.002
				PBS	MM	0	0	QA	0	0	N/A	NA	3	NA		MM	0	0	QA	0	0	NA	NA	3	NA
				PBS	MM	0	0	ZV	0	0	N/A	NA	3	NA		MM	0	0	ZV	0	0	NA	NA	3	NA
				PBS	QA	0	0	ZV	0	0	N/A	NA	3	NA		QA	0	0	ZV	0	0	NA	NA	3	NA
				ZY	MM	1330.4	448.626	QA	469.976	72.448	2.83077	4.36477	3	0.022		MM	2514.04	684.649	QA	763.287	199.35	3.29371	6.82194	3	0.006
				ZY	MM	1330.4	448.626	ZV	2876.18	1202.64	0.462556	-2.58702	3	0.081		MM	2514.04	684.649	ZV	2807.11	790.084	0.895598	-0.69099	3	0.539
				ZY	QA	469.976	72.448	ZV	2876.18	1202.64	0.163403	-4.18539	3	0.025		QA	763.287	199.35	ZV	2807.11	790.084	0.271912	-5.45749	3	0.012
		10^4		OG	MM	5191.46	1294.17	QA	1980.28	622.114	2.62158	4.83446	3	0.017		MM	5257.82	898.467	QA	2860.6	1863.58	1.83801	1.83311	3	0.164
				OG	MM	5191.46	1294.17	ZV	22703	6958.55	0.228668	-4.48783	3	0.021		MM	5257.82	898.467	ZV	16911.1	4428.75	0.31091	-6.35139	3	0.008
				OG	QA	1980.28	622.114	ZV	22703	6958.55	0.0872252	-6.05162	3	0.009		QA	2860.6	1863.58	ZV	16911.1	4428.75	0.169155	-4.54332	3	0.02
				PBS	MM	5.755	3.569	QA	0	0	N/A	3.22516	3	0.048		MM	4.561	1.524	QA	0	0	NA	5.98674	3	0.009
				PBS	MM	5.755	3.569	ZV	1.406	0.196	4.09317	2.34074	3	0.101		MM	4.561	1.524	ZV	1.14	0.768	4.00088	4.82463	3	0.017
				PBS	QA	0	0	ZV	1.406	0.196	0	-14.3199	3	0.000738		QA	0	0	ZV	1.14	0.768	0	-2.97037	3	0.059
				ZY	MM	14455.5	3034.09	QA	4153.99	1041.39	3.47992	5.58407	3	0.011		MM	32302.6	4292.44	QA	8113.31	1387.78	3.98144	9.83554	3	0.002
				ZY	MM	14455.5	3034.09	ZV	21435.5	7367.45	0.674373	-1.89402	3	0.155		MM	32302.6	4292.44	ZV	32727.1	6885.91	0.987029	-0.114276	3	0.916
				ZY	QA	4153.99	1041.39	ZV	21435.5	7367.45	0.19379	-5.1613	3	0.014		QA	8113.31	1387.78	ZV	32727.1	6885.91	0.247908	-6.98878	3	0.006
N1 gene; SARS-CoV-2		10^3	Significance of differences in performance of preservatives	MM	OG	487.619	125.935	PBS	0	0	N/A	7.74399	3	0.004		OG	406.294	42.431	PBS	0	0	NA	19.1508	3	0.000311
				MM	OG	487.619	125.935	ZY	1330.4	448.626	0.366522	-4.58171	3	0.02		OG	406.294	42.431	ZY	2514.04	684.649	0.16161	-6.54826	3	0.007
				MM	PBS	0	0	ZY	1330.4	448.626	0	-5.93098	3	0.01		PBS	0	0	ZY	2514.04	684.649	0	-7.34404	3	0.005
				QA	OG	180.103	71.213	PBS	0	0	N/A	5.05813	3	0.015		OG	284.968	204.112	PBS	0	0	NA	2.79228	3	0.068
				QA	OG	180.103	71.213	ZY	469.976	72.448	0.383217	-6.88143	3	0.006		OG	284.968	204.112	ZY	763.287	199.35	0.373343	-15.6221	3	0.00057
				QA	PBS	0	0	ZY	469.976	72.448	0	-12.9742	3	0.000989		PBS	0	0	ZY	763.287	199.35	0	-7.65777	3	0.005
				ZV	OG	2081.62	683.137	PBS	0	0	N/A	6.09431	3	0.009		OG	1556.01	215.769	PBS	0	0	NA	14.4229	3	0.000723
				ZV	OG	2081.62	683.137	ZY	2876.18	1202.64	0.723746	-1.46906	3	0.238		OG	1556.01	215.769	ZY	2807.11	790.084	0.554309	-3.49776	3	0.04
				ZV	PBS	0	0	ZY	2876.18	1202.64	0	-4.78311	3	0.017		PBS	0	0	ZY	2807.11	790.084	0	-7.10585	3	0.006
		10^4		MM	OG	5191.46	1294.17	PBS	5.755	3.569	902.078	8.03066	3	0.004		OG	5257.82	898.467	PBS	4.561	1.524	1152.78	11.7092	3	0.001
				MM	OG	5191.46	1294.17	ZY	14455.5	3034.09	0.359133	-7.11075	3	0.006		OG	5257.82	898.467	ZY	32302.6	4292.44	0.162768	-12.0982	3	0.001
				MM	PBS	5.755	3.569	ZY	14455.5	3034.09	0.000398117	-9.53229	3	0.002		PBS	4.561	1.524	ZY	32302.6	4292.44	0.000141196	-15.0503	3	0.000637
				QA	OG	1980.28	622.114	PBS	0	0	N/A	6.36629	3	0.008		OG	2860.6	1863.58	PBS	0	0	NA	3.07	3	0.055
				QA	OG	1980.28	622.114	ZY	4153.99	1041.39	0.476717	-3.20221	3	0.049		OG	2860.6	1863.58	ZY	8113.31	1387.78	0.352581	-4.75017	3	0.018
				QA	PBS	0	0	ZY	4153.99	1041.39	0	-7.97776	3	0.004		PBS	0	0	ZY	8113.31	1387.78	0	-11.6925	3	0.001
				ZV	OG	22703	6958.55	PBS	1.406	0.196	16147.3	6.52487	3	0.007		OG	16911.1	4428.75	PBS	1.14	0.768	14834.3	7.63651	3	0.005
				ZV	OG	22703	6958.55	ZY	21435.5	7367.45	1.05913	0.633087	3	0.572		OG	16911.1	4428.75	ZY	32727.1	6885.91	0.516729	-7.90168	3	0.004
				ZV	PBS	1.406	0.196	ZY	21435.5	7367.45	6.55921e-05	-5.81865	3	0.01		PBS	1.14	0.768	ZY	32727.1	6885.91	3.48335e-05	-9.50584	3	0.002
Target gene	Spike-in	Dilution				ddPCR										RT-qPCR
				Preservative/Extraction Kit	Condition 1	Mean 1	StDev 1	Condition 2	Mean 2	StDev 2	Effect Size (Mean 1/Mean 2)	T-Statistic	df	Paired t-test (P)		Condition 1	Mean 1	StDev 1	Condition 2	Mean 2	StDev 2	Effect Size (Mean 1/Mean 2)	T-Statistic	df	Paired t-test (P)
M gene; BCoV	Attenuated BCoV	Undiluted	Significance of differences in performance of extraction kits	OG	MM	6582.62	2946.95	QA	4509.39	1489.13	1.45976	0.962747	3	0.407		MM	26.663	0.681	QA	27.84	0.693	0.957723	-1.93138	3	0.149
				OG	MM	6582.62	2946.95	ZV	19322.2	2877.25	0.340677	-5.17679	3	0.014		MM	26.663	0.681	ZV	25.27	1.051	1.05512	1.70485	3	0.187
				OG	QA	4509.39	1489.13	ZV	19322.2	2877.25	0.233379	-14.468	3	0.000716		QA	27.84	0.693	ZV	25.27	1.051	1.1017	5.68106	3	0.011
				PBS	MM	3340.59	1023.42	QA	4647.86	538.262	0.718738	-2.43932	3	0.093		MM	27.147	0.294	QA	27.739	0.818	0.978658	-1.35309	3	0.269
				PBS	MM	3340.59	1023.42	ZV	3832.8	586.079	0.871579	-0.979355	3	0.4		MM	27.147	0.294	ZV	27.869	0.265	0.974093	-2.83793	3	0.066
				PBS	QA	4647.86	538.262	ZV	3832.8	586.079	1.21265	1.64105	3	0.199		QA	27.739	0.818	ZV	27.869	0.265	0.995335	-0.413774	3	0.707
				ZY	MM	16504.4	9464.67	QA	18387.2	4682.22	0.897602	-0.449471	3	0.684		MM	24.14	0.24	QA	25.909	1.279	0.931723	-2.99291	3	0.058
				ZY	MM	16504.4	9464.67	ZV	30250.6	2638.71	0.545589	-2.44926	3	0.092		MM	24.14	0.24	ZV	24.242	0.258	0.995792	-1.09481	3	0.354
				ZY	QA	18387.2	4682.22	ZV	30250.6	2638.71	0.607829	-5.57207	3	0.011		QA	25.909	1.279	ZV	24.242	0.258	1.06876	2.67497	3	0.075
		01:10:00		OG	MM	341.974	76.21	QA	341.194	186.43	1.00229	0.00719418	3	0.995		MM	30.588	0.673	QA	31.149	0.415	0.98199	-1.40723	3	0.254
				OG	MM	341.974	76.21	ZV	1932.86	330.645	0.176927	-8.45946	3	0.003		MM	30.588	0.673	ZV	28.769	0.431	1.06323	3.81742	3	0.032
				OG	QA	341.194	186.43	ZV	1932.86	330.645	0.176523	-7.02169	3	0.006		QA	31.149	0.415	ZV	28.769	0.431	1.08273	26.1644	3	0.000122
				PBS	MM	256.17	73.834	QA	489.836	133.283	0.522971	-3.0246	3	0.057		MM	31.003	0.396	QA	32.048	0.704	0.967393	-2.16021	3	0.12
				PBS	MM	256.17	73.834	ZV	412.8	75.644	0.620567	-3.21684	3	0.049		MM	31.003	0.396	ZV	31.868	0.346	0.972857	-12.482	3	0.001
				PBS	QA	489.836	133.283	ZV	412.8	75.644	1.18662	0.744647	3	0.511		QA	32.048	0.704	ZV	31.868	0.346	1.00565	0.416757	3	0.705
				ZY	MM	1268.7	587.206	QA	1555.17	278.973	0.815797	-0.891384	3	0.438		MM	27.941	0.306	QA	30.028	0.367	0.930498	-31.1959	3	7.24e-05
				ZY	MM	1268.7	587.206	ZV	2521.83	272.519	0.503088	-3.52553	3	0.039		MM	27.941	0.306	ZV	28.042	0.209	0.996398	-0.52614	3	0.635
				ZY	QA	1555.17	278.973	ZV	2521.83	272.519	0.616682	-5.46826	3	0.012		QA	30.028	0.367	ZV	28.042	0.209	1.07082	9.8099	3	0.002
M gene; BCoV		Undiluted	Significance of differences in performance of preservatives	MM	OG	6582.62	2946.95	PBS	3340.59	1023.42	1.97049	2.01768	3	0.137		OG	26.663	0.681	PBS	27.147	0.294	0.982171	-1.82542	3	0.165
				MM	OG	6582.62	2946.95	ZY	16504.4	9464.67	0.39884	-1.7635	3	0.176		OG	26.663	0.681	ZY	24.14	0.24	1.10452	7.57772	3	0.005
				MM	PBS	3340.59	1023.42	ZY	16504.4	9464.67	0.202406	-2.74726	3	0.071		PBS	27.147	0.294	ZY	24.14	0.24	1.12457	16.3524	3	0.000498
				QA	OG	4509.39	1489.13	PBS	4647.86	538.262	0.970208	-0.136923	3	0.9		OG	27.84	0.693	PBS	27.739	0.818	1.00364	0.272983	3	0.803
				QA	OG	4509.39	1489.13	ZY	18387.2	4682.22	0.245246	-5.42579	3	0.012		OG	27.84	0.693	ZY	25.909	1.279	1.07453	2.48179	3	0.089
				QA	PBS	4647.86	538.262	ZY	18387.2	4682.22	0.252777	-5.8258	3	0.01		PBS	27.739	0.818	ZY	25.909	1.279	1.07063	4.35701	3	0.022
				ZV	OG	19322.2	2877.25	PBS	3832.8	586.079	5.04127	12.8958	3	0.001		OG	25.27	1.051	PBS	27.869	0.265	0.906742	-5.03422	3	0.015
				ZV	OG	19322.2	2877.25	ZY	30250.6	2638.71	0.638737	-4.37626	3	0.022		OG	25.27	1.051	ZY	24.242	0.258	1.04241	1.58559	3	0.211
				ZV	PBS	3832.8	586.079	ZY	30250.6	2638.71	0.126702	-18.8345	3	0.000327		PBS	27.869	0.265	ZY	24.242	0.258	1.14962	14.3767	3	0.000729
		01:10:00		MM	OG	341.974	76.21	PBS	256.17	73.834	1.33495	1.37329	3	0.263		OG	30.588	0.673	PBS	31.003	0.396	0.986614	-0.816383	3	0.474
				MM	OG	341.974	76.21	ZY	1268.7	587.206	0.269547	-3.55897	3	0.038		OG	30.588	0.673	ZY	27.941	0.306	1.09474	6.16866	3	0.009
				MM	PBS	256.17	73.834	ZY	1268.7	587.206	0.201915	-3.22163	3	0.048		PBS	31.003	0.396	ZY	27.941	0.306	1.10959	10.2917	3	0.002
				QA	OG	341.194	186.43	PBS	489.836	133.283	0.696547	-0.984198	3	0.398		OG	31.149	0.415	PBS	32.048	0.704	0.971948	-3.37486	3	0.043
				QA	OG	341.194	186.43	ZY	1555.17	278.973	0.219394	-5.32561	3	0.013		OG	31.149	0.415	ZY	30.028	0.367	1.03733	5.96029	3	0.009
				QA	PBS	489.836	133.283	ZY	1555.17	278.973	0.314973	-8.85422	3	0.003		PBS	32.048	0.704	ZY	30.028	0.367	1.06727	4.86663	3	0.017
				ZV	OG	1932.86	330.645	PBS	412.8	75.644	4.68231	9.58568	3	0.002		OG	28.769	0.431	PBS	31.868	0.346	0.902755	-8.87055	3	0.003
				ZV	OG	1932.86	330.645	ZY	2521.83	272.519	0.766451	-3.26454	3	0.047		OG	28.769	0.431	ZY	28.042	0.209	1.02593	2.41056	3	0.095
				ZV	PBS	412.8	75.644	ZY	2521.83	272.519	0.163691	-15.5862	3	0.000574		PBS	31.868	0.346	ZY	28.042	0.209	1.13644	19.0727	3	0.000315
