## Supplementary table 3 for "Standardized and optimized preservation, extraction and quantification techniques for detection of fecal SARS-CoV-2 RNA"

### Sheet: Healthy stool
Supplementary Table 3.		Paired t-tests to evaluate the significance of the differential performance of preservatives and extraction kits used with non-standardized healthy stool samples. N = 4 for each condition.
Target gene	Spike-in	Concentration (copies/μL)		ddPCR												RT-qPCR
				Preservative/Extraction Kit	Condition 1	Mean 1	StDev 1	Condition 2	Mean 2	StDev 2	Effect Size (Mean 1/Mean2)	T-Statistic	df	Paired t-test (P)		Condition 1	Mean 1	StDev 1	Condition 2	Mean 2	StDev 2	Effect Size (Mean 1/Mean2)	T-Statistic	df	Paired t-test (P)
N1 gene; SARS-CoV-2	SARS-CoV-2 RNA	10^3	Significance of differences in performance of extraction kits	MM	OG	61.413	29.436	PBS	6.529	13.058	9.40619	3.75544	3	0.033		OG	67.712	34.933	PBS	0	0	NA	3.87673	3	0.03
				MM	OG	61.413	29.436	ZY	500.184	293.106	0.122781	-3.22842	3	0.048		OG	67.712	34.933	ZY	688.258	243.874	0.0983817	-4.5558	3	0.02
				MM	PBS	6.529	13.058	ZY	500.184	293.106	0.0130532	-3.44419	3	0.041		PBS	0	0	ZY	688.258	243.874	0	-5.64439	3	0.011
				QA	OG	36.011	35.307	PBS	0	0	NA	2.03989	3	0.134		OG	25.29	14.328	PBS	0	0	NA	3.53021	3	0.039
				QA	OG	36.011	35.307	ZY	350.693	154.046	0.102685	-3.63205	3	0.036		OG	25.29	14.328	ZY	359.6	154.078	0.0703281	-4.01728	3	0.028
				QA	PBS	0	0	ZY	350.693	154.046	0	-4.55311	3	0.02		PBS	0	0	ZY	359.6	154.078	0	-4.66776	3	0.019
				ZV	OG	179.666	7.593	PBS	0	0	NA	47.3226	3	<0.001		OG	182.216	149.57	PBS	0	0	NA	2.43654	3	0.093
				ZV	OG	179.666	7.593	ZY	119.883	46.434	1.49868	2.34909	3	0.1		OG	182.216	149.57	ZY	161.237	68.363	1.13011	0.230979	3	0.832
				ZV	PBS	0	0	ZY	119.883	46.434	0	-5.16357	3	0.014		PBS	0	0	ZY	161.237	68.363	0	-4.71706	3	0.018
			Significance of differences in performance of preservatives	OG	MM	61.413	29.436	QA	36.011	35.307	1.7054	1.05792	3	0.368		MM	67.712	34.933	QA	25.29	14.328	2.67742	2.87344	3	0.064
				OG	MM	61.413	29.436	ZV	179.666	7.593	0.341818	-10.7405	3	0.002		MM	67.712	34.933	ZV	182.216	149.57	0.371603	-1.93318	3	0.149
				OG	QA	36.011	35.307	ZV	179.666	7.593	0.200433	-7.87338	3	0.004		QA	25.29	14.328	ZV	182.216	149.57	0.138791	-2.25885	3	0.109
				PBS	MM	6.529	13.058	QA	0	0	NA	NA	3	NA		MM	0	0	QA	0	0	NA	NA	3	NA
				PBS	MM	6.529	13.058	ZV	0	0	NA	NA	3	NA		MM	0	0	ZV	0	0	NA	NA	3	NA
				PBS	QA	0	0	ZV	0	0	NA	NA	3	NA		QA	0	0	ZV	0	0	NA	NA	3	NA
				ZY	MM	500.184	293.106	QA	350.693	154.046	1.42627	0.899833	3	0.435		MM	688.258	243.874	QA	359.6	154.078	1.91395	2.95382	3	0.06
				ZY	MM	500.184	293.106	ZV	119.883	46.434	4.17227	2.2718	3	0.108		MM	688.258	243.874	ZV	161.237	68.363	4.26861	4.32074	3	0.023
				ZY	QA	350.693	154.046	ZV	119.883	46.434	2.92529	2.65214	3	0.077		QA	359.6	154.078	ZV	161.237	68.363	2.23026	2.60016	3	0.08
Target gene	Spike-in	Concentration (copies/μL)		ddPCR												RT-qPCR
				Preservative/Extraction Kit	Condition 1	Mean 1	StDev 1	Condition 2	Mean 2	StDev 2	Effect Size (Mean 1/Mean2)	T-Statistic	df	Paired t-test (P)		Condition 1	Mean 1	StDev 1	Condition 2	Mean 2	StDev 2	Effect Size (Mean 1/Mean2)	T-Statistic	df	Paired t-test (P)
M gene; BCoV	Attenuated BCoV	01:10:00	Significance of differences in performance of extraction kits	MM	OG	707.203	134.21	PBS	218.715	176.093	3.23345	8.6509	3	0.003		OG	35.692	NA	PBS	31.983	NA	1.11597	N/A	N/A	N/A
				MM	OG	707.203	134.21	ZY	1348.15	768.108	0.524573	-1.76395	3	0.176		OG	35.692	NA	ZY	31.257	NA	1.14189	N/A	N/A	N/A
				MM	PBS	218.715	176.093	ZY	1348.15	768.108	0.162233	-3.2141	3	0.049		PBS	31.983	NA	ZY	31.257	NA	1.02323	N/A	N/A	N/A
				QA	OG	280.669	154.044	PBS	267.268	229.607	1.05014	0.111089	3	0.919		OG	34.821	2.535	PBS	34.322	2.285	1.01454	0.193408	3	0.859
				QA	OG	280.669	154.044	ZY	948.942	383.191	0.29577	-3.7246	3	0.034		OG	34.821	2.535	ZY	31.029	1.519	1.12221	5.42744	3	0.012
				QA	PBS	267.268	229.607	ZY	948.942	383.191	0.281648	-2.3842	3	0.097		PBS	34.322	2.285	ZY	31.029	1.519	1.10613	1.62583	3	0.202
				ZV	OG	1198.23	95.017	PBS	0	0	NA	25.2213	3	<0.001		OG	30.317	0.945	PBS	36.331	NA	0.834466	-7.62968	3	0.005
				ZV	OG	1198.23	95.017	ZY	927.287	1037.18	1.29219	0.518053	3	0.64		OG	30.317	0.945	ZY	30.019	1.572	1.00993	0.471179	3	0.67
				ZV	PBS	0	0	ZY	927.287	1037.18	0	-1.78809	3	0.172		PBS	36.331	NA	ZY	30.019	1.572	1.21027	6.06277	3	0.009
			Significance of differences in performance of preservatives	OG	MM	707.203	134.21	QA	280.669	154.044	2.5197	4.529	3	0.02		MM	35.692	NA	QA	34.821	2.535	1.02501	N/A	N/A	N/A
				OG	MM	707.203	134.21	ZV	1198.23	95.017	0.590206	-6.11896	3	0.009		MM	35.692	NA	ZV	30.317	0.945	1.17729	N/A	N/A	N/A
				OG	QA	280.669	154.044	ZV	1198.23	95.017	0.234236	-8.17907	3	0.004		QA	34.821	2.535	ZV	30.317	0.945	1.14856	4.35727	3	0.022
				PBS	MM	218.715	176.093	QA	267.268	229.607	0.818336	-1.01946	3	0.383		MM	31.983	NA	QA	34.322	2.285	0.931851	N/A	N/A	N/A
				PBS	MM	218.715	176.093	ZV	0	0	NA	2.48408	3	0.089		MM	31.983	NA	ZV	36.331	NA	0.880323	N/A	N/A	N/A
				PBS	QA	267.268	229.607	ZV	0	0	NA	2.32805	3	0.102		QA	34.322	2.285	ZV	36.331	NA	0.944703	-2.16645	3	0.119
				ZY	MM	1348.15	768.108	QA	948.942	383.191	1.42069	0.998713	3	0.392		MM	31.257	NA	QA	31.029	1.519	1.00735	N/A	N/A	N/A
				ZY	MM	1348.15	768.108	ZV	927.287	1037.18	1.45387	0.570087	3	0.609		MM	31.257	NA	ZV	30.019	1.572	1.04124	N/A	N/A	N/A
				ZY	QA	948.942	383.191	ZV	927.287	1037.18	1.02335	0.0597532	3	0.956		QA	31.029	1.519	ZV	30.019	1.572	1.03365	47.7641	3	<0.001
