## Supplementary table 4 for "Standardized and optimized preservation, extraction and quantification techniques for detection of fecal SARS-CoV-2 RNA"

### Sheet: Healthy stool
Supplementary Table 4.		Paired t-tests to evaluate the significance of the differential performance of extraction kits used with clinical samples stored in ZY preservative. N = 5 for each condition.
Target	Spike-in	Condition 1	Mean 1	StDev 1	Condition 2	Mean 2	StDev 2	Effect Size (Mean 1/Mean2)	T-Statistic	df	Paired t-test (P)
M gene; BCoV	Attenuated BCoV	MM	7331.16	179.628	QA	6159.68	172.589	1.19	0.955	4	0.394
		MM	7331.16	179.628	ZV	1060.03	39.255	6.916	6.864	4	0.002
		QA	6159.68	172.589	ZV	1060.03	39.255	5.811	3.353	4	0.028
N1 gene; SARS-CoV-2	None	ZV	160	170.482	MM	87.84	114.961	1.821	-1.559	4	0.194
		QA	2972.4	4385.88	MM	87.84	114.961	33.839	1.426	4	0.227
		ZV	160	170.482	QA	2972.4	4385.88	0.054	-1.46	4	0.218
